# Pre- and Post-Portosystemic Shunt Placement Metabolomics Reveal Molecular Signatures for the Development of Hepatic Encephalopathy

**DOI:** 10.1101/2023.01.02.22281374

**Authors:** Ana Carolina Dantas Machado, Stephany Flores Ramos, Julia M. Gauglitz, Anne-Marie Carpenter, Daniel Petras, Alexander A. Aksenov, Un Bi Kim, Michael Lazarowicz, Abbey Barnard Giustini, Hamed Aryafar, Irine Vodkin, Curtis Warren, Pieter C. Dorrestein, Ali Zarrinpar, Amir Zarrinpar

**Author notes:** Co-Corresponding author: Ali Zarrinpar, M.D., Ph.D., Amir Zarrinpar, M.D., Ph.D. Contributed equally (Ana Carolina Dantas Machado, Stephany Flores Ramos).

## Abstract

Hepatic encephalopathy (HE) is a common complication of advanced liver disease causing brain dysfunction. This is likely due to the accumulation of unfiltered toxins within the bloodstream. A known risk factor for developing or worsening HE is the placement of a transjugular intrahepatic portosystemic shunt (TIPS), which connects the pre-hepatic and post-hepatic circulation allowing some blood to bypass the dysfunctional liver and decreases portal hypertension. To better understand the pathophysiology of post-TIPS HE, we conducted a multi-center prospective cohort study employing metabolomic analyses on hepatic vein and peripheral vein blood samples from participants with cirrhosis undergoing elective TIPS placement, measuring chemical modifications and changes in concentrations of metabolites resulting from TIPS placement. In doing so, we identified numerous alterations in metabolites, including bile acids, glycerophosphocholines, and bilirubins possibly implicated in the development and severity of HE.
