## Supplemental Table 2-4 for "Pre- and Post-Portosystemic Shunt Placement Metabolomics Reveal Molecular Signatures for the Development of Hepatic Encephalopathy"

### Sheet: Table 2
Table 2. Signicant paired Wilcoxon differences in metabolite abundances between different time points
padj: p values were adjusted based on Holm's method
mtb_id	pval	padj (FDR<0.1)	comparison	Blood_origin
5	7.62939e-06	0.000378291	pre_vs_post	peripheral
6	1.14441e-05	0.000400543	pre_vs_post	peripheral
18	7.62939e-06	0.000378291	pre_vs_post	peripheral
20	7.62939e-06	0.000378291	pre_vs_post	peripheral
72	7.62939e-06	0.000378291	pre_vs_post	peripheral
77	7.62939e-06	0.000378291	pre_vs_post	peripheral
116	7.62939e-06	0.000378291	pre_vs_post	peripheral
122	7.62939e-06	0.000378291	pre_vs_post	peripheral
129	3.8147e-06	0.000378291	pre_vs_post	peripheral
130	1.90735e-05	0.000630485	pre_vs_post	peripheral
335	7.62939e-06	0.000378291	pre_vs_post	peripheral
336	1.14441e-05	0.000400543	pre_vs_post	peripheral
352	0.000653585	0.0185182	pre_vs_post	peripheral
377	0.00229968	0.0594917	pre_vs_post	peripheral
382	0.00248664	0.0616478	pre_vs_post	peripheral
514	1.14441e-05	0.000400543	pre_vs_post	peripheral
515	0.000644684	0.0185182	pre_vs_post	peripheral
630	1.14441e-05	0.000400543	pre_vs_post	peripheral
633	0.000920809	0.0249037	pre_vs_post	peripheral
634	3.8147e-06	0.000378291	pre_vs_post	peripheral
636	0.000253963	0.00795306	pre_vs_post	peripheral
639	7.62939e-06	0.000378291	pre_vs_post	peripheral
649	1.14441e-05	0.000400543	pre_vs_post	peripheral
654	7.62939e-06	0.000378291	pre_vs_post	peripheral
5	7.62939e-06	0.00113487	pre_vs_bd	peripheral
6	1.14441e-05	0.00113487	pre_vs_bd	peripheral
18	1.14441e-05	0.00113487	pre_vs_bd	peripheral
20	7.62939e-06	0.00113487	pre_vs_bd	peripheral
72	1.14441e-05	0.00113487	pre_vs_bd	peripheral
77	7.62939e-06	0.00113487	pre_vs_bd	peripheral
116	1.90735e-05	0.00141859	pre_vs_bd	peripheral
122	0.000300719	0.0191024	pre_vs_bd	peripheral
129	1.90735e-05	0.00141859	pre_vs_bd	peripheral
130	0.000419379	0.0226846	pre_vs_bd	peripheral
352	0.00198762	0.0736836	pre_vs_bd	peripheral
630	0.000584659	0.0267594	pre_vs_bd	peripheral
634	0.00109705	0.0435163	pre_vs_bd	peripheral
636	0.000482403	0.0239191	pre_vs_bd	peripheral
639	0.00210525	0.0736836	pre_vs_bd	peripheral
649	0.000321048	0.0191024	pre_vs_bd	peripheral
654	0.000726514	0.0308768	pre_vs_bd	peripheral
5	1.14441e-05	0.000523787	post_vs_bd	peripheral
6	1.90735e-05	0.000630485	post_vs_bd	peripheral
8	0.0101854	0.0787053	post_vs_bd	peripheral
15	3.8147e-05	0.00113487	post_vs_bd	peripheral
18	3.8147e-06	0.000378291	post_vs_bd	peripheral
20	7.62939e-06	0.000453949	post_vs_bd	peripheral
40	0.00117111	0.0122248	post_vs_bd	peripheral
41	0.000164032	0.00314836	post_vs_bd	peripheral
45	0.000335693	0.00512148	post_vs_bd	peripheral
63	7.62939e-06	0.000453949	post_vs_bd	peripheral
65	0.0123596	0.0896826	post_vs_bd	peripheral
72	3.8147e-06	0.000378291	post_vs_bd	peripheral
77	3.8147e-06	0.000378291	post_vs_bd	peripheral
116	3.8147e-06	0.000378291	post_vs_bd	peripheral
122	3.8147e-06	0.000378291	post_vs_bd	peripheral
129	1.14441e-05	0.000523787	post_vs_bd	peripheral
130	5.34058e-05	0.00138158	post_vs_bd	peripheral
170	1.90735e-05	0.000630485	post_vs_bd	peripheral
171	0.00457764	0.0394738	post_vs_bd	peripheral
172	0.00897457	0.0721604	post_vs_bd	peripheral
173	1.90735e-05	0.000630485	post_vs_bd	peripheral
176	0.000164032	0.00314836	post_vs_bd	peripheral
177	0.000644684	0.00827411	post_vs_bd	peripheral
179	0.0030622	0.0280309	post_vs_bd	peripheral
180	5.34058e-05	0.00138158	post_vs_bd	peripheral
181	0.000209808	0.00374661	post_vs_bd	peripheral
183	0.000335693	0.00512148	post_vs_bd	peripheral
191	1.90735e-05	0.000630485	post_vs_bd	peripheral
211	0.000522614	0.00706716	post_vs_bd	peripheral
229	0.000419617	0.00594457	post_vs_bd	peripheral
230	9.53674e-05	0.00202656	post_vs_bd	peripheral
231	7.24792e-05	0.00159723	post_vs_bd	peripheral
235	0.000335693	0.00512148	post_vs_bd	peripheral
250	0.00416599	0.0364524	post_vs_bd	peripheral
297	0.000214092	0.00374661	post_vs_bd	peripheral
301	3.8147e-05	0.00113487	post_vs_bd	peripheral
303	0.000321048	0.00512148	post_vs_bd	peripheral
307	0.000965118	0.0110432	post_vs_bd	peripheral
335	3.8147e-06	0.000378291	post_vs_bd	peripheral
336	1.14441e-05	0.000523787	post_vs_bd	peripheral
346	0.00151574	0.0150311	post_vs_bd	peripheral
356	0.00592154	0.0496241	post_vs_bd	peripheral
357	0.000164032	0.00314836	post_vs_bd	peripheral
377	0.000653585	0.00827411	post_vs_bd	peripheral
378	0.000384708	0.00572253	post_vs_bd	peripheral
381	0.00202179	0.0190947	post_vs_bd	peripheral
462	0.0140686	0.0996526	post_vs_bd	peripheral
514	7.62939e-06	0.000453949	post_vs_bd	peripheral
515	0.00714493	0.0582361	post_vs_bd	peripheral
518	0.00141144	0.014234	post_vs_bd	peripheral
524	0.00117111	0.0122248	post_vs_bd	peripheral
525	0.0123596	0.0896826	post_vs_bd	peripheral
535	0.000522614	0.00706716	post_vs_bd	peripheral
572	0.00532913	0.0452976	post_vs_bd	peripheral
596	0.0069314	0.0572804	post_vs_bd	peripheral
597	0.0108261	0.0815384	post_vs_bd	peripheral
602	0.00108951	0.0120048	post_vs_bd	peripheral
603	0.000300719	0.00511223	post_vs_bd	peripheral
604	0.00237684	0.0220971	post_vs_bd	peripheral
605	7.62939e-06	0.000453949	post_vs_bd	peripheral
609	0.00391769	0.0347915	post_vs_bd	peripheral
613	1.90735e-05	0.000630485	post_vs_bd	peripheral
620	0.000419617	0.00594457	post_vs_bd	peripheral
622	5.34058e-05	0.00138158	post_vs_bd	peripheral
628	7.24792e-05	0.00159723	post_vs_bd	peripheral
630	7.24792e-05	0.00159723	post_vs_bd	peripheral
631	0.00108951	0.0120048	post_vs_bd	peripheral
633	0.0017822	0.0171033	post_vs_bd	peripheral
634	0.000209808	0.00374661	post_vs_bd	peripheral
637	0.00334167	0.0301257	post_vs_bd	peripheral
639	7.24792e-05	0.00159723	post_vs_bd	peripheral
645	0.000789642	0.00949998	post_vs_bd	peripheral
648	0.000798318	0.00949998	post_vs_bd	peripheral
649	0.0123596	0.0896826	post_vs_bd	peripheral
653	0.00128642	0.0131969	post_vs_bd	peripheral
654	0.0108261	0.0815384	post_vs_bd	peripheral
661	0.000965118	0.0110432	post_vs_bd	peripheral
666	0.00945282	0.0740056	post_vs_bd	peripheral
678	0.0140686	0.0996526	post_vs_bd	peripheral
696	0.00922515	0.0731862	post_vs_bd	peripheral
706	0.00117111	0.0122248	post_vs_bd	peripheral
730	0.000789642	0.00949998	post_vs_bd	peripheral
731	0.000644684	0.00827411	post_vs_bd	peripheral
753	0.00175772	0.0171033	post_vs_bd	peripheral
5	0.00104523	0.0691011	pre_vs_post	hepatic
6	0.00157928	0.0783062	pre_vs_post	hepatic
18	7.62939e-05	0.0226974	pre_vs_post	hepatic
20	0.000190735	0.0283718	pre_vs_post	hepatic
77	0.000671387	0.0663352	pre_vs_post	hepatic
116	0.00128937	0.0767174	pre_vs_post	hepatic
122	0.000144958	0.0283718	pre_vs_post	hepatic
130	3.8147e-05	0.0226974	pre_vs_post	hepatic
335	0.000839233	0.0663352	pre_vs_post	hepatic
514	0.000534058	0.0635529	pre_vs_post	hepatic
633	0.000891901	0.0663352	pre_vs_post	hepatic
664	0.00157928	0.0783062	pre_vs_post	hepatic

### Sheet: Table 3
Table 3. Differences in the pre/post change of all metabolites within each cluster based on HE grade.
p.adj: p values were adjusted based on Holm's method
componentindex (cluster)	.y.	p	p.adj	p.format	p.signif	method	p.adj.signif	blood_origin
5	log10_dpeak	0.0102918	0.6	0.0103	*	Kruskal-Wallis	ns	peripheral
116	log10_dpeak	0.945258	1	0.9453	ns	Kruskal-Wallis	ns	peripheral
50	log10_dpeak	0.122463	1	0.1225	ns	Kruskal-Wallis	ns	peripheral
39	log10_dpeak	0.164733	1	0.1647	ns	Kruskal-Wallis	ns	peripheral
15	log10_dpeak	0.00980466	0.58	0.0098	**	Kruskal-Wallis	ns	peripheral
1	log10_dpeak	9.39887e-07	5.8e-05	9.4e-07	****	Kruskal-Wallis	****	peripheral
4	log10_dpeak	0.104446	1	0.1044	ns	Kruskal-Wallis	ns	peripheral
42	log10_dpeak	0.930922	1	0.9309	ns	Kruskal-Wallis	ns	peripheral
68	log10_dpeak	0.276202	1	0.2762	ns	Kruskal-Wallis	ns	peripheral
14	log10_dpeak	0.780403	1	0.7804	ns	Kruskal-Wallis	ns	peripheral
6	log10_dpeak	0.00122977	0.075	0.0012	**	Kruskal-Wallis	ns	peripheral
22	log10_dpeak	0.282164	1	0.2822	ns	Kruskal-Wallis	ns	peripheral
77	log10_dpeak	0.619569	1	0.6196	ns	Kruskal-Wallis	ns	peripheral
19	log10_dpeak	0.234763	1	0.2348	ns	Kruskal-Wallis	ns	peripheral
63	log10_dpeak	0.20916	1	0.2092	ns	Kruskal-Wallis	ns	peripheral
2	log10_dpeak	0.00282761	0.17	0.0028	**	Kruskal-Wallis	ns	peripheral
27	log10_dpeak	0.214157	1	0.2142	ns	Kruskal-Wallis	ns	peripheral
56	log10_dpeak	0.138268	1	0.1383	ns	Kruskal-Wallis	ns	peripheral
57	log10_dpeak	0.0419386	1	0.0419	*	Kruskal-Wallis	ns	peripheral
17	log10_dpeak	0.269759	1	0.2698	ns	Kruskal-Wallis	ns	peripheral
38	log10_dpeak	0.811649	1	0.8116	ns	Kruskal-Wallis	ns	peripheral
115	log10_dpeak	0.543136	1	0.5431	ns	Kruskal-Wallis	ns	peripheral
29	log10_dpeak	0.0482224	1	0.0482	*	Kruskal-Wallis	ns	peripheral
3	log10_dpeak	0.368498	1	0.3685	ns	Kruskal-Wallis	ns	peripheral
35	log10_dpeak	0.153401	1	0.1534	ns	Kruskal-Wallis	ns	peripheral
54	log10_dpeak	0.547339	1	0.5473	ns	Kruskal-Wallis	ns	peripheral
59	log10_dpeak	0.177372	1	0.1774	ns	Kruskal-Wallis	ns	peripheral
25	log10_dpeak	0.219011	1	0.219	ns	Kruskal-Wallis	ns	peripheral
12	log10_dpeak	6.17575e-17	4e-15	< 2e-16	****	Kruskal-Wallis	****	peripheral
8	log10_dpeak	8.12049e-09	5.1e-07	8.1e-09	****	Kruskal-Wallis	****	peripheral
41	log10_dpeak	0.101261	1	0.1013	ns	Kruskal-Wallis	ns	peripheral
107	log10_dpeak	0.0782461	1	0.0782	ns	Kruskal-Wallis	ns	peripheral
32	log10_dpeak	0.0338213	1	0.0338	*	Kruskal-Wallis	ns	peripheral
79	log10_dpeak	0.0159684	0.91	0.016	*	Kruskal-Wallis	ns	peripheral
78	log10_dpeak	0.528002	1	0.528	ns	Kruskal-Wallis	ns	peripheral
53	log10_dpeak	0.794496	1	0.7945	ns	Kruskal-Wallis	ns	peripheral
11	log10_dpeak	0.837826	1	0.8378	ns	Kruskal-Wallis	ns	peripheral
75	log10_dpeak	0.0926856	1	0.0927	ns	Kruskal-Wallis	ns	peripheral
89	log10_dpeak	0.588965	1	0.589	ns	Kruskal-Wallis	ns	peripheral
18	log10_dpeak	0.551066	1	0.5511	ns	Kruskal-Wallis	ns	peripheral
20	log10_dpeak	0.698224	1	0.6982	ns	Kruskal-Wallis	ns	peripheral
21	log10_dpeak	0.0269255	1	0.0269	*	Kruskal-Wallis	ns	peripheral
71	log10_dpeak	0.711551	1	0.7116	ns	Kruskal-Wallis	ns	peripheral
16	log10_dpeak	0.387082	1	0.3871	ns	Kruskal-Wallis	ns	peripheral
66	log10_dpeak	0.714858	1	0.7149	ns	Kruskal-Wallis	ns	peripheral
76	log10_dpeak	0.0641849	1	0.0642	ns	Kruskal-Wallis	ns	peripheral
88	log10_dpeak	0.101624	1	0.1016	ns	Kruskal-Wallis	ns	peripheral
7	log10_dpeak	0.494832	1	0.4948	ns	Kruskal-Wallis	ns	peripheral
61	log10_dpeak	0.364425	1	0.3644	ns	Kruskal-Wallis	ns	peripheral
49	log10_dpeak	0.250272	1	0.2503	ns	Kruskal-Wallis	ns	peripheral
85	log10_dpeak	0.757423	1	0.7574	ns	Kruskal-Wallis	ns	peripheral
47	log10_dpeak	0.0451422	1	0.0451	*	Kruskal-Wallis	ns	peripheral
112	log10_dpeak	0.904796	1	0.9048	ns	Kruskal-Wallis	ns	peripheral
51	log10_dpeak	0.0251261	1	0.0251	*	Kruskal-Wallis	ns	peripheral
9	log10_dpeak	0.225221	1	0.2252	ns	Kruskal-Wallis	ns	peripheral
94	log10_dpeak	0.0204697	1	0.0205	*	Kruskal-Wallis	ns	peripheral
31	log10_dpeak	0.200352	1	0.2004	ns	Kruskal-Wallis	ns	peripheral
13	log10_dpeak	0.127343	1	0.1273	ns	Kruskal-Wallis	ns	peripheral
10	log10_dpeak	0.866314	1	0.8663	ns	Kruskal-Wallis	ns	peripheral
23	log10_dpeak	0.0199963	1	0.02	*	Kruskal-Wallis	ns	peripheral
99	log10_dpeak	0.0580295	1	0.058	ns	Kruskal-Wallis	ns	peripheral
87	log10_dpeak	0.432507	1	0.4325	ns	Kruskal-Wallis	ns	peripheral
58	log10_dpeak	0.184478	1	0.1845	ns	Kruskal-Wallis	ns	peripheral
74	log10_dpeak	0.659214	1	0.6592	ns	Kruskal-Wallis	ns	peripheral
5	log10_dpeak	9.06971e-05	0.0056	9.1e-05	****	Kruskal-Wallis	**	hepatic
116	log10_dpeak	0.967975	1	0.968	ns	Kruskal-Wallis	ns	hepatic
50	log10_dpeak	0.382589	1	0.3826	ns	Kruskal-Wallis	ns	hepatic
39	log10_dpeak	0.167812	1	0.1678	ns	Kruskal-Wallis	ns	hepatic
15	log10_dpeak	0.00781526	0.45	0.0078	**	Kruskal-Wallis	ns	hepatic
1	log10_dpeak	0.00948861	0.53	0.0095	**	Kruskal-Wallis	ns	hepatic
4	log10_dpeak	0.00118056	0.072	0.0012	**	Kruskal-Wallis	ns	hepatic
42	log10_dpeak	0.696967	1	0.697	ns	Kruskal-Wallis	ns	hepatic
68	log10_dpeak	0.00317986	0.19	0.0032	**	Kruskal-Wallis	ns	hepatic
14	log10_dpeak	0.818874	1	0.8189	ns	Kruskal-Wallis	ns	hepatic
6	log10_dpeak	0.39342	1	0.3934	ns	Kruskal-Wallis	ns	hepatic
22	log10_dpeak	0.272098	1	0.2721	ns	Kruskal-Wallis	ns	hepatic
77	log10_dpeak	0.686919	1	0.6869	ns	Kruskal-Wallis	ns	hepatic
19	log10_dpeak	4.65792e-05	0.003	4.7e-05	****	Kruskal-Wallis	**	hepatic
63	log10_dpeak	0.576874	1	0.5769	ns	Kruskal-Wallis	ns	hepatic
2	log10_dpeak	0.115175	1	0.1152	ns	Kruskal-Wallis	ns	hepatic
27	log10_dpeak	0.281861	1	0.2819	ns	Kruskal-Wallis	ns	hepatic
56	log10_dpeak	0.977726	1	0.9777	ns	Kruskal-Wallis	ns	hepatic
57	log10_dpeak	0.475016	1	0.475	ns	Kruskal-Wallis	ns	hepatic
17	log10_dpeak	0.576808	1	0.5768	ns	Kruskal-Wallis	ns	hepatic
38	log10_dpeak	0.785596	1	0.7856	ns	Kruskal-Wallis	ns	hepatic
115	log10_dpeak	0.865221	1	0.8652	ns	Kruskal-Wallis	ns	hepatic
29	log10_dpeak	0.317256	1	0.3173	ns	Kruskal-Wallis	ns	hepatic
3	log10_dpeak	0.0368974	1	0.0369	*	Kruskal-Wallis	ns	hepatic
35	log10_dpeak	0.340986	1	0.341	ns	Kruskal-Wallis	ns	hepatic
54	log10_dpeak	0.431495	1	0.4315	ns	Kruskal-Wallis	ns	hepatic
59	log10_dpeak	0.503934	1	0.5039	ns	Kruskal-Wallis	ns	hepatic
25	log10_dpeak	0.00289276	0.17	0.0029	**	Kruskal-Wallis	ns	hepatic
12	log10_dpeak	0.887149	1	0.8871	ns	Kruskal-Wallis	ns	hepatic
8	log10_dpeak	5.09394e-05	0.0032	5.1e-05	****	Kruskal-Wallis	**	hepatic
41	log10_dpeak	0.246811	1	0.2468	ns	Kruskal-Wallis	ns	hepatic
107	log10_dpeak	0.359462	1	0.3595	ns	Kruskal-Wallis	ns	hepatic
32	log10_dpeak	0.977486	1	0.9775	ns	Kruskal-Wallis	ns	hepatic
79	log10_dpeak	0.740133	1	0.7401	ns	Kruskal-Wallis	ns	hepatic
78	log10_dpeak	0.741068	1	0.7411	ns	Kruskal-Wallis	ns	hepatic
53	log10_dpeak	0.207207	1	0.2072	ns	Kruskal-Wallis	ns	hepatic
11	log10_dpeak	0.253727	1	0.2537	ns	Kruskal-Wallis	ns	hepatic
75	log10_dpeak	0.0444712	1	0.0445	*	Kruskal-Wallis	ns	hepatic
89	log10_dpeak	0.0464818	1	0.0465	*	Kruskal-Wallis	ns	hepatic
18	log10_dpeak	0.378715	1	0.3787	ns	Kruskal-Wallis	ns	hepatic
20	log10_dpeak	0.370317	1	0.3703	ns	Kruskal-Wallis	ns	hepatic
21	log10_dpeak	0.460126	1	0.4601	ns	Kruskal-Wallis	ns	hepatic
71	log10_dpeak	0.738162	1	0.7382	ns	Kruskal-Wallis	ns	hepatic
16	log10_dpeak	0.630476	1	0.6305	ns	Kruskal-Wallis	ns	hepatic
66	log10_dpeak	0.501983	1	0.502	ns	Kruskal-Wallis	ns	hepatic
76	log10_dpeak	0.0717721	1	0.0718	ns	Kruskal-Wallis	ns	hepatic
88	log10_dpeak	0.131595	1	0.1316	ns	Kruskal-Wallis	ns	hepatic
7	log10_dpeak	0.348442	1	0.3484	ns	Kruskal-Wallis	ns	hepatic
61	log10_dpeak	0.0441243	1	0.0441	*	Kruskal-Wallis	ns	hepatic
49	log10_dpeak	0.934248	1	0.9342	ns	Kruskal-Wallis	ns	hepatic
85	log10_dpeak	0.0797264	1	0.0797	ns	Kruskal-Wallis	ns	hepatic
47	log10_dpeak	0.214014	1	0.214	ns	Kruskal-Wallis	ns	hepatic
112	log10_dpeak	0.815088	1	0.8151	ns	Kruskal-Wallis	ns	hepatic
51	log10_dpeak	0.975286	1	0.9753	ns	Kruskal-Wallis	ns	hepatic
9	log10_dpeak	0.758129	1	0.7581	ns	Kruskal-Wallis	ns	hepatic
94	log10_dpeak	0.634477	1	0.6345	ns	Kruskal-Wallis	ns	hepatic
31	log10_dpeak	0.344839	1	0.3448	ns	Kruskal-Wallis	ns	hepatic
13	log10_dpeak	0.427051	1	0.4271	ns	Kruskal-Wallis	ns	hepatic
10	log10_dpeak	0.00923565	0.53	0.0092	**	Kruskal-Wallis	ns	hepatic
23	log10_dpeak	0.923265	1	0.9233	ns	Kruskal-Wallis	ns	hepatic
99	log10_dpeak	0.939347	1	0.9393	ns	Kruskal-Wallis	ns	hepatic
87	log10_dpeak	0.770604	1	0.7706	ns	Kruskal-Wallis	ns	hepatic
58	log10_dpeak	0.131345	1	0.1313	ns	Kruskal-Wallis	ns	hepatic
74	log10_dpeak	0.482804	1	0.4828	ns	Kruskal-Wallis	ns	hepatic

### Sheet: Table 4
Table 4. Significant Bile Acids from Figure 4
mtb_id	p	p.adj	p.format	p.signif	method
738	0.945379	0.99	0.945	ns	Kruskal-Wallis
731	0.092967	0.32	0.093	ns	Kruskal-Wallis
730	0.335238	0.57	0.335	ns	Kruskal-Wallis
661	0.14798	0.38	0.148	ns	Kruskal-Wallis
626	0.456518	0.71	0.457	ns	Kruskal-Wallis
623	0.943069	0.99	0.943	ns	Kruskal-Wallis
604	0.287244	0.54	0.287	ns	Kruskal-Wallis
601	0.9818	0.99	0.982	ns	Kruskal-Wallis
535	0.0542951	0.23	0.054	ns	Kruskal-Wallis
518	0.750935	0.98	0.751	ns	Kruskal-Wallis
515	0.991451	0.99	0.991	ns	Kruskal-Wallis
231	0.0107992	0.12	0.011	*	Kruskal-Wallis
214	0.16864	0.38	0.169	ns	Kruskal-Wallis
211	0.679965	0.96	0.68	ns	Kruskal-Wallis
181	0.0145699	0.12	0.015	*	Kruskal-Wallis
177	0.176544	0.38	0.177	ns	Kruskal-Wallis
176	0.0226991	0.13	0.023	*	Kruskal-Wallis
FDR of 0.2 cutoff
